# Whole genome sequencing identifies multiple loci for critical illness caused by COVID-19

**DOI:** 10.1101/2021.09.02.21262965

**Authors:** Athanasios Kousathanas, Erola Pairo-Castineira, Konrad Rawlik, Alex Stuckey, Christopher A Odhams, Susan Walker, Clark D Russell, Tomas Malinauskas, Jonathan Millar, Katherine S Elliott, Fiona Griffiths, Wilna Oosthuyzen, Kirstie Morrice, Sean Keating, Bo Wang, Daniel Rhodes, Lucija Klaric, Marie Zechner, Nick Parkinson, Andrew D. Bretherick, Afshan Siddiq, Peter Goddard, Sally Donovan, David Maslove, Alistair Nichol, Malcolm G Semple, Tala Zainy, Fiona Maleady-Crowe, Linda Todd, Shahla Salehi, Julian Knight, Greg Elgar, Georgia Chan, Prabhu Arumugam, Tom A Fowler, Augusto Rendon, Manu Shankar-Hari, Charlotte Summers, Charles Hinds, Peter Horby, Danny McAuley, Hugh Montgomery, Peter J.M. Openshaw, Yang Wu, Jian Yang, Paul Elliott, Timothy Walsh, GenOMICC Investigators, 23andMe, Covid-19 Human Genetics Initiative, Angie Fawkes, Lee Murphy, Kathy Rowan, Chris P Ponting, Veronique Vitart, James F Wilson, Richard H Scott, Sara Clohisey, Loukas Moutsianas, Andy Law, Mark J Caulfield, J. Kenneth Baillie

## Abstract

Critical illness in COVID-19 is caused by inflammatory lung injury, mediated by the host immune system. We and others have shown that host genetic variation influences the development of illness requiring critical care^1^ or hospitalisation^2;3;4^ following SARS-Co-V2 infection. The GenOMICC (Genetics of Mortality in Critical Care) study recruits critically-ill cases and compares their genomes with population controls in order to find underlying disease mechanisms.

Here, we use whole genome sequencing and statistical fine mapping in 7,491 critically-ill cases compared with 48,400 population controls to discover and replicate 22 independent variants that significantly predispose to life-threatening COVID-19. We identify 15 new independent associations with critical COVID-19, including variants within genes involved in interferon signalling (*IL10RB, PLSCR1*), leucocyte differentiation (*BCL11A*), and blood type antigen secretor status (*FUT2*). Using transcriptome-wide association and colocalisation to infer the effect of gene expression on disease severity, we find evidence implicating expression of multiple genes, including reduced expression of a membrane flippase (*ATP11A*), and increased mucin expression (*MUC1*), in critical disease.

We show that comparison between critically-ill cases and population controls is highly efficient for genetic association analysis and enables detection of therapeutically-relevant mechanisms of disease. Therapeutic predictions arising from these findings require testing in clinical trials.
