## Supplementary material for "Whole genome sequencing identifies multiple loci for critical illness caused by COVID-19": Aggregate variant testing additional results tables

### Sheet: A. pLoF Top Genes by Ancestry
Top ten genes by p value for each predicted ancestry for the pLoF mask, including the number of variants tested in that gene
EUR				SAS				AFR				EAS
Gene	p value	N tested variants		Gene	p value	N tested variants		Gene	p value	N tested variants		Gene	p value	N tested variants
ANKK1_ENSG00000170209	6.79326e-05	2		DMGDH_ENSG00000132837	0.00729891	3		DAP3_ENSG00000132676	0.00253625	1		DMBT1_ENSG00000187908	0.0155669	2
TPP1_ENSG00000166340	0.00018922	6		ASB14_ENSG00000239388	0.00753241	4		PBX4_ENSG00000105717	0.00529778	1		SLC8B1_ENSG00000089060	0.0267337	1
DARS2_ENSG00000117593	0.000919236	5		FAM25A_ENSG00000188100	0.00838162	1		PRSS2_ENSG00000275896	0.0057708	2		LOXHD1_ENSG00000167210	0.0267337	1
DSC3_ENSG00000134762	0.00158119	9		LOXL4_ENSG00000138131	0.00879732	2		TMEM175_ENSG00000127419	0.00790653	1		UNC93A_ENSG00000112494	0.0267337	1
ECM1_ENSG00000143369	0.00188694	5		PLIN4_ENSG00000167676	0.0121261	2		CCDC7_ENSG00000216937	0.0124886	3		HLA-E_ENSG00000204592	0.0336431	1
SLC14A2_ENSG00000132874	0.00313549	1		CYP4F12_ENSG00000186204	0.0131687	1		ADGRE2_ENSG00000127507	0.0134149	2		DUOX1_ENSG00000137857	0.0346616	2
NRIP3_ENSG00000175352	0.00314622	3		DHRS13_ENSG00000167536	0.0148841	1		METTL15_ENSG00000169519	0.0134442	2		UGT2B4_ENSG00000156096	0.0411238	1
ANGPTL8_ENSG00000130173	0.00327048	1		LIAS_ENSG00000121897	0.0157545	2		ERI2_ENSG00000196678	0.0136532	2		TRIM38_ENSG00000112343	0.0438047	1
MUC6_ENSG00000184956	0.00411173	13		CPNE1_ENSG00000214078	0.016584	1		SLC16A4_ENSG00000168679	0.0147306	1		SPTBN2_ENSG00000173898	0.0439294	1
P2RX5_ENSG00000083454	0.00583525	3		IGFBP1_ENSG00000146678	0.0166324	1		DNM3_ENSG00000197959	0.017085	1		CRYGA_ENSG00000168582	0.0439294	1

### Sheet: B. Mis Top Genes by Ancestry
Top ten genes by p value for each predicted ancestry for the missense mask, including the number of variants tested in that gene
EUR				SAS				AFR				EAS
Gene	p value	N tested variants		Gene	p value	N tested variants		Gene	p value	N tested variants		Gene	p value	N tested variants
UBR3_ENSG00000144357	2.42949e-05	67		RNF26_ENSG00000173456	0.000143175	13		MS4A1_ENSG00000156738	4.59926e-05	7		OR4C46_ENSG00000185926	0.000846476	7
TCL1A_ENSG00000100721	7.61579e-05	7		TSPAN32_ENSG00000064201	0.000442603	11		BEST3_ENSG00000127325	0.000187872	14		MMRN2_ENSG00000173269	0.00146533	4
NOL4_ENSG00000101746	0.00021105	40		PDZD3_ENSG00000172367	0.000492952	13		HAGHL_ENSG00000103253	0.000812872	6		GAS8_ENSG00000141013	0.00149301	9
NUAK1_ENSG00000074590	0.000233515	59		UHRF2_ENSG00000147854	0.000630168	11		LY6G6E_ENSG00000255552	0.000963917	2		PLEKHJ1_ENSG00000104886	0.00152167	5
SERPINB8_ENSG00000166401	0.000446477	30		STYX_ENSG00000198252	0.000666259	2		GNA12_ENSG00000146535	0.00135814	5		PIEZO1_ENSG00000103335	0.00155532	34
NFAM1_ENSG00000235568	0.000483258	10		SETBP1_ENSG00000152217	0.000782762	30		ACAP2_ENSG00000114331	0.00189921	7		RECQL4_ENSG00000160957	0.00192658	11
NRP2_ENSG00000118257	0.000491084	71		CLASRP_ENSG00000104859	0.000839465	11		CHERP_ENSG00000085872	0.00197834	10		CDON_ENSG00000064309	0.00220057	8
IGFBP5_ENSG00000115461	0.000666886	20		COA4_ENSG00000181924	0.00104832	2		CLDN19_ENSG00000164007	0.00199394	8		CFAP74_ENSG00000142609	0.00232166	13
SPANXB1_ENSG00000227234	0.000778106	5		FRZB_ENSG00000162998	0.00118716	10		BAG6_ENSG00000204463	0.00205527	17		IFT88_ENSG00000032742	0.00260756	4
RUNDC3A_ENSG00000108309	0.000791365	16		BTBD11_ENSG00000151136	0.0013898	18		USP24_ENSG00000162402	0.00231814	15		MYO9B_ENSG00000099331	0.00274529	13

### Sheet: C. GWAS Genes by Ancesty
Ranked p values by predicted ancestry for the top genes identified by GWAS analysis, including the number of variants tested in that gene
pLoF
EUR				SAS				AFR				EAS				ALL
Gene	p value	N tested variants		Gene	p value	N tested variants		Gene	p value	N tested variants		Gene	p value	N tested variants		Gene	p value	N tested variants
HLA-DQA1	0.0878884	1		PLSCR1	0.0628811	1		ELF5	0.325777	1		THBS3	0.656329	1		RGMA	0.0659529	1
ELF5	0.194252	1		ELF5	0.570247	1		IFNAR2	0.459175	1		EFNA4	NA	NA		HLA-DQA1	0.0977688	1
SLC22A31	0.198758	1		TYK2	0.578021	1		SLC22A31	0.821634	1		SLC6A20	NA	NA		PLSCR1	0.188059	2
PLSCR1	0.22449	1		BCL11A	0.600284	1		EFNA4	NA	NA		LZTFL1	NA	NA		THBS3	0.311781	9
THBS3	0.307159	8		EFNA4	NA	NA		THBS3	NA	NA		PLSCR1	NA	NA		IFNAR2	0.318566	5
TRIM46	0.324098	1		THBS3	NA	NA		SLC6A20	NA	NA		ACSL6	NA	NA		SLC22A31	0.334499	2
IFNAR2	0.400474	4		SLC6A20	NA	NA		LZTFL1	NA	NA		HLA-DQA1	NA	NA		TRIM46	0.335154	1
SLC6A20	0.440669	4		LZTFL1	NA	NA		PLSCR1	NA	NA		IFNA10	NA	NA		DPP9	0.406621	1
DPP9	0.451841	1		ACSL6	NA	NA		ACSL6	NA	NA		ELF5	NA	NA		SLC6A20	0.414826	4
ACSL6	0.586559	1		HLA-DQA1	NA	NA		HLA-DQA1	NA	NA		FBRSL1	NA	NA		ELF5	0.422638	3
ATP11A	0.756444	4		IFNA10	NA	NA		IFNA10	NA	NA		ATP11A	NA	NA		BCL11A	0.516466	1
TYK2	0.855411	3		FBRSL1	NA	NA		FBRSL1	NA	NA		RGMA	NA	NA		FUT2	0.539138	1
EFNA4	NA	NA		ATP11A	NA	NA		ATP11A	NA	NA		AC005632.2	NA	NA		ACSL6	0.58129	1
LZTFL1	NA	NA		RGMA	NA	NA		RGMA	NA	NA		SLC22A31	NA	NA		ATP11A	0.697666	4
IFNA10	NA	NA		AC005632.2	NA	NA		AC005632.2	NA	NA		KANSL1	NA	NA		TYK2	1	4
FBRSL1	NA	NA		SLC22A31	NA	NA		KANSL1	NA	NA		ENSR00001010694	NA	NA		EFNA4	NA	NA
RGMA	NA	NA		KANSL1	NA	NA		ENSR00001010694	NA	NA		DPP9	NA	NA		LZTFL1	NA	NA
AC005632.2	NA	NA		ENSR00001010694	NA	NA		DPP9	NA	NA		ZGLP1	NA	NA		IFNA10	NA	NA
KANSL1	NA	NA		DPP9	NA	NA		ZGLP1	NA	NA		TYK2	NA	NA		FBRSL1	NA	NA
ENSR00001010694	NA	NA		ZGLP1	NA	NA		TYK2	NA	NA		FUT2	NA	NA		AC005632.2	NA	NA
ZGLP1	NA	NA		FUT2	NA	NA		FUT2	NA	NA		IFNAR2	NA	NA		KANSL1	NA	NA
FUT2	NA	NA		IFNAR2	NA	NA		IL10RB	NA	NA		IL10RB	NA	NA		ENSR00001010694	NA	NA
IL10RB	NA	NA		IL10RB	NA	NA		LINC00649	NA	NA		LINC00649	NA	NA		ZGLP1	NA	NA
LINC00649	NA	NA		LINC00649	NA	NA		TRIM46	NA	NA		TRIM46	NA	NA		IL10RB	NA	NA
BCL11A	NA	NA		TRIM46	NA	NA		BCL11A	NA	NA		BCL11A	NA	NA		LINC00649	NA	NA
LINC01276	NA	NA		LINC01276	NA	NA		LINC01276	NA	NA		LINC01276	NA	NA		LINC01276	NA	NA
Missense
EUR				SAS				AFR				EAS				ALL
Gene	p value	N tested variants		Gene	p value	N tested variants		Gene	p value	N tested variants		Gene	p value	N tested variants		Gene	p value	N tested variants
FUT2	0.0582451	42		IFNAR2	0.0451476	3		KANSL1	0.00729068	17		FBRSL1	0.0782852	13		TRIM46	0.0353913	62
SLC22A31	0.0627015	36		IL10RB	0.181614	2		FUT2	0.116588	10		DPP9	0.081877	4		FUT2	0.0924558	59
SLC6A20	0.0663355	41		ZGLP1	0.184263	3		BCL11A	0.192673	3		IFNA10	0.195209	2		KANSL1	0.0990254	112
ELF5	0.096211	19		TYK2	0.21194	29		IL10RB	0.244151	2		ACSL6	0.24456	9		THBS3	0.103374	89
KANSL1	0.105607	76		ATP11A	0.216334	25		TYK2	0.256607	18		SLC22A31	0.254246	3		ELF5	0.115701	32
IFNA10	0.135834	11		KANSL1	0.229256	18		HLA-DQA1	0.279987	3		KANSL1	0.271222	14		DPP9	0.146369	95
EFNA4	0.163118	16		HLA-DQA1	0.251595	2		THBS3	0.345907	5		LZTFL1	0.331968	3		ZGLP1	0.213241	15
TRIM46	0.172818	47		ACSL6	0.380175	10		DPP9	0.376444	8		ELF5	0.419679	1		ATP11A	0.215033	126
THBS3	0.187487	69		PLSCR1	0.396038	4		SLC6A20	0.390431	7		ZGLP1	0.475447	5		RGMA	0.219511	46
BCL11A	0.202726	45		RGMA	0.401012	7		RGMA	0.392433	6		THBS3	0.510143	7		EFNA4	0.221471	22
PLSCR1	0.283531	13		SLC6A20	0.462805	14		ATP11A	0.409288	16		ATP11A	0.565771	7		BCL11A	0.243754	60
DPP9	0.321774	71		EFNA4	0.599005	5		ACSL6	0.502763	10		PLSCR1	0.583901	3		LZTFL1	0.253505	23
FBRSL1	0.476209	115		FBRSL1	0.614581	37		EFNA4	0.512021	1		RGMA	0.591594	2		SLC22A31	0.300199	55
LZTFL1	0.698323	19		BCL11A	0.628527	13		FBRSL1	0.522143	23		IFNAR2	0.638481	1		IFNA10	0.319931	19
ZGLP1	0.741589	8		THBS3	0.678514	15		ZGLP1	0.554564	2		BCL11A	0.655458	3		HLA-DQA1	0.320747	21
TYK2	0.747017	91		DPP9	0.681982	16		TRIM46	0.571906	5		FUT2	0.669273	4		PLSCR1	0.348642	21
IFNAR2	0.848706	23		TRIM46	0.68494	11		PLSCR1	0.61163	2		IL10RB	0.701119	3		SLC6A20	0.404278	59
IL10RB	0.848735	18		SLC22A31	0.69932	16		IFNA10	0.714577	4		EFNA4	0.726145	1		IL10RB	0.460471	23
ACSL6	0.858472	49		FUT2	0.825184	13		IFNAR2	0.76963	3		TYK2	0.782816	9		FBRSL1	0.618242	157
RGMA	0.869681	35		ELF5	1	7		ELF5	0.865638	5		TRIM46	0.829055	5		IFNAR2	0.777296	31
ATP11A	0.92224	93		IFNA10	1	4		SLC22A31	1	10		SLC6A20	0.912057	6		ACSL6	0.844424	72
HLA-DQA1	1	16		LZTFL1	NA	NA		LZTFL1	NA	NA		HLA-DQA1	1	3		TYK2	1	124
AC005632.2	NA	NA		AC005632.2	NA	NA		AC005632.2	NA	NA		AC005632.2	NA	NA		AC005632.2	NA	NA
ENSR00001010694	NA	NA		ENSR00001010694	NA	NA		ENSR00001010694	NA	NA		ENSR00001010694	NA	NA		ENSR00001010694	NA	NA
LINC00649	NA	NA		LINC00649	NA	NA		LINC00649	NA	NA		LINC00649	NA	NA		LINC00649	NA	NA
LINC01276	NA	NA		LINC01276				LINC01276	NA	NA		LINC01276	NA	NA		LINC01276	NA	NA

### Sheet: D. Interferon Genes by Ancestry
Ranked p values by predicted ancestry for the interferon genes, including the number of variants tested in that gene
pLoF
EUR				SAS				AFR				EAS				ALL
Gene	p value	N tested variants		Gene	p value	N tested variants		Gene	p value	N tested variants		Gene	p value	N tested variants		Gene	p value	N tested variants
STAT2	0.0912132	1		IRF3	0.334009	1		IRF3	0.34651	1		IRF3	NA	NA		STAT2	0.264624	2
IRF9	0.275677	2		TICAM1	0.523808	1		IFNAR2	0.459175	1		IFNAR2	NA	NA		TLR3	0.2698	2
TLR3	0.277837	2		IFNAR1	0.604499	1		STAT2	0.591668	1		STAT2	NA	NA		UNC93B1	0.28844	1
UNC93B1	0.302337	1		IRF7	0.874239	1		IFNAR1	NA	NA		IFNAR1	NA	NA		IRF9	0.301833	2
IFNAR2	0.400474	4		IFNAR2	NA	NA		IKBKG	NA	NA		IKBKG	NA	NA		IFNAR2	0.318566	5
IFNAR1	0.537341	2		IKBKG	NA	NA		IRF7	NA	NA		IRF7	NA	NA		IRF3	0.355976	3
IRF7	0.560159	1		IRF9	NA	NA		IRF9	NA	NA		IRF9	NA	NA		TICAM1	0.472622	1
IKBKG	NA	NA		STAT1	NA	NA		STAT1	NA	NA		STAT1	NA	NA		IFNAR1	0.600744	3
IRF3	NA	NA		STAT2	NA	NA		TBK1	NA	NA		TBK1	NA	NA		IRF7	0.806374	2
STAT1	NA	NA		TBK1	NA	NA		TICAM1	NA	NA		TICAM1	NA	NA		IKBKG	NA	NA
TBK1	NA	NA		TLR3	NA	NA		TLR3	NA	NA		TLR3	NA	NA		STAT1	NA	NA
TICAM1	NA	NA		TRAF3	NA	NA		TRAF3	NA	NA		TRAF3	NA	NA		TBK1	NA	NA
TRAF3	NA	NA		UNC93B1	NA	NA		UNC93B1	NA	NA		UNC93B1	NA	NA		TRAF3	NA	NA
missense
EUR				SAS				AFR				EAS				ALL
Gene	p value	N tested variants		Gene	p value	N tested variants		Gene	p value	N tested variants		Gene	p value	N tested variants		Gene	p value	N tested variants
IRF3	0.0604217	28		IFNAR2	0.0451476	3		TICAM1	0.115805	5		IRF7	0.119539	1		TLR3	0.102178	52
TBK1	0.0718117	40		IRF9	0.162231	4		TLR3	0.232677	6		STAT2	0.184957	3		IRF3	0.130231	52
IRF9	0.195179	20		UNC93B1	0.274694	13		TBK1	0.265692	7		UNC93B1	0.191348	1		TICAM1	0.139623	52
TLR3	0.222632	37		STAT2	0.319875	9		STAT2	0.274021	5		TICAM1	0.409644	8		TBK1	0.184386	60
IFNAR1	0.27192	19		STAT1	0.372863	7		IRF9	0.275288	5		IFNAR1	0.455379	3		IRF9	0.205749	30
IKBKG	0.606616	9		TICAM1	0.381863	14		UNC93B1	0.40021	16		TLR3	0.615952	3		UNC93B1	0.422417	60
STAT1	0.683609	13		IRF3	0.384181	12		TRAF3	0.530648	7		IRF9	0.636868	1		IFNAR1	0.426725	30
UNC93B1	0.703121	41		TBK1	0.448901	17		IFNAR1	0.540247	5		IFNAR2	0.638481	1		IKBKG	0.535691	6
TRAF3	0.752094	23		TLR3	0.705384	7		IRF7	0.742709	3		STAT1	0.705544	1		STAT1	0.732325	22
IFNAR2	0.848706	23		IKBKG	0.717286	4		IFNAR2	0.76963	3		IRF3	0.745084	6		IFNAR2	0.777296	31
TICAM1	0.883445	32		IRF7	0.859152	9		IKBKG	0.838176	1		TBK1	0.872592	1		IRF7	0.83266	57
IRF7	0.888896	49		TRAF3	0.907759	8		IRF3	0.868612	8		IKBKG	NA	NA		TRAF3	0.833443	34
STAT2	1	39		IFNAR1	1	6		STAT1	0.87689	3		TRAF3	NA	NA		STAT2	1	52

### Sheet: E. Mega analysis
Top ten genes by mask from a combined analysis of EUR, SAS, AFR, EAS predicted individuals
pLoF				Missense
Gene	P value	N tested variants		Gene	P value	N tested variants
TPP1_ENSG00000166340	0.000101902	6		ABCB10_ENSG00000135776	3.33706e-05	64
ANKK1_ENSG00000170209	0.000715119	4		POLA2_ENSG00000014138	5.26285e-05	69
TMEM175_ENSG00000127419	0.00119825	4		TCL1A_ENSG00000100721	9.26345e-05	10
HAL_ENSG00000084110	0.00141736	13		SPANXB1_ENSG00000227234	0.000246214	5
ECM1_ENSG00000143369	0.00167558	5		UBR3_ENSG00000144357	0.000279984	109
CDCA3_ENSG00000111665	0.00223936	4		LYVE1_ENSG00000133800	0.000280198	26
DAP3_ENSG00000132676	0.00249614	5		NEK3_ENSG00000136098	0.000339963	49
NIPSNAP3B_ENSG00000165028	0.00275879	2		FLT3LG_ENSG00000090554	0.000352772	30
ADAM22_ENSG00000008277	0.00315947	4		BEST3_ENSG00000127325	0.00039402	66
MUC6_ENSG00000184956	0.00340049	18		CNN2_ENSG00000064666	0.000405936	44
